# Ancestry-stratified variant classification in monogenic diabetes genes: annotation coverage and differential curation burden

**DOI:** 10.64898/2026.04.06.26350230

**Authors:** Paulo Dario

## Abstract

Variant databases ClinVar and gnomAD are the backbone of clinical variant interpretation, but their population composition is skewed toward European ancestry. Whether this skew creates systematic classification disadvantages for non-European patients with monogenic diabetes has not been examined at the database level. ClinVar variant_summary (GRCh38, April 2026; 4,421,188 variants) was cross-referenced with gnomAD v4.0 genome data for 17 monogenic diabetes genes. Annotation coverage and variant classification rates were computed stratified by genetic ancestry group (AFR, AMR, EAS, SAS, MID, NFE, FIN, ASJ). Of 14,691 gnomAD variants across the 17 genes, only 29.7% had any ClinVar classification (range: 12.7%–61.3% by gene). Among classified variants, non-Finnish European (NFE) variants had the highest variant of uncertain significance (VUS) rate (32.1%) and the lowest benign/likely benign fraction (41.6%), consistent with a large submission volume without functional follow-up. African-ancestry (AFR) variants showed the second-highest VUS rate (29.2%), not statistically distinguishable from NFE after Bonferroni correction, while all other non-European groups had significantly lower rates (all p < 0.001). GCK showed a pattern inversion — non-European VUS rate (18.5%) exceeding European (15.0%) — consistent with progressive reclassification in European populations absent in non-European cohorts. Annotation coverage and VUS divergence were uncorrelated (r = −0.15, p = 0.57). The primary equity problem is a 70% annotation gap combined with a non-European curation deficit, not a simple VUS excess. Ancestry-stratified evaluation of ClinGen Variant Curation Expert Panel (VCEP) criteria performance is warranted across disease domains.
