## Supplementary Table 3 for "Ancestry-stratified variant classification in monogenic diabetes genes: annotation coverage and differential curation burden"

### Sheet: Supplementary Table 3
Supplementary Table 3. Genes showing inversion of expected pattern (non-EUR VUS > EUR VUS)
Gene	EUR VUS (%)	Non-EUR VUS (%)	Δ VUS (pp)	EUR P/LP (%)	Non-EUR P/LP (%)	ClinVar coverage (%)
PTF1A	43.9	47.7	-3.8	2.4	0	19.7
GCK	15	18.5	-3.5	10.8	3.1	22.1
HNF1B	22.6	25.3	-2.8	1.5	0.6	31.7
KCNJ11	38	38.8	-0.8	3	4.7	61.3
CEL	35.1	35.9	-0.7	1	0	18.8
INS	18.4	19	-0.6	5.3	4.8	33.3
Ranked by magnitude of inversion (Δ VUS pp), with most pronounced negative deltas first.
