## Supplementary Table 2 for "Ancestry-stratified variant classification in monogenic diabetes genes: annotation coverage and differential curation burden"

### Sheet: Supplementary Table 2
Supplementary Table 2. Genes with the largest ancestry-related VUS divergence (EUR > non-EUR)
Gene	EUR VUS (%)	Non-EUR VUS (%)	Δ VUS (pp)	EUR P/LP (%)	Non-EUR P/LP (%)	ClinVar coverage (%)
PPARG	45.3	29.2	16.1	1.9	1.1	20.7
BLK	40.7	35.4	5.2	0	0	20.3
KLF11	57	52	5	0	0	26.9
PDX1	45.7	42.9	2.9	0	0	34.5
HNF1A	26.9	24.2	2.7	2.7	1.5	40.1
Ranked by Δ VUS (pp) = EUR VUS% − non-EUR VUS%, descending. Top five genes shown.
